# First Trimester–Specific aMMP-8 Levels in Nigerian Pregnant Women and Implications for Preterm Birth Pathways

**DOI:** 10.64898/2026.04.20.26351109

**Authors:** Solomon O Nwhator, Morolayo T Ogunwemimo, Tolulope Ogundiran, Opeyemi Adewole, Olusoji A Onabanjo, Michael Lazzara, Dir-Rolf Gieselmann, Anna-Maria Heikkinen, Timo Sorsa

**Author notes:** Corresponding author: Solomon O Nwhator.

## Abstract

**Background:** Preterm birth remains a leading cause of neonatal mortality globally, with Nigeria bearing a disproportionately high burden. Racial disparities are well documented, with Black populations experiencing significantly higher rates than Caucasian populations. Active matrix metalloproteinase 8 (aMMP-8), a neutrophil derived collagenase, is the final effector in extracellular matrix degradation and has been implicated in membrane weakening and parturition. However, no trimester specific numeric aMMP-8 data exist for African populations, limiting cross population comparisons. Our earlier work hypothesized that elevated aMMP-8 may explain racial disparities in preterm birth, serving as a common pathway through which socioeconomic, psychosocial, infectious, genetic, and immunological risk factors operate.

**Methods:** We conducted a single center observational study establishing baseline aMMP-8 levels in Nigerian pregnant and non pregnant women at Obafemi Awolowo University Teaching Hospital, Ile-Ife, Nigeria. Mouthrinse samples were analyzed using the aMMP-8 Point of Care Test (Oralyzer) system. Pregnant women were sampled across all three trimesters and followed to delivery. Descriptive statistics, group comparisons (Mann-Whitney U), trimester comparisons (Wilcoxon signed rank), and subgroup analyses by education and oral hygiene status were performed. Statistical analyses were performed using standard formulas for non-parametric tests.

**Results:** A total of 40 pregnant women had complete trimester specific aMMP-8 values, with 40 non pregnant controls. Mean aMMP-8 levels were 28.7 ng/mL (T1), 25.38 ng/mL (T2), and 25.05 ng/mL (T3), with non pregnant controls at 19.2 ng/mL. All trimesters showed higher levels than non pregnant controls, reaching statistical significance (p < 0.05). T1 was higher than both T2 and T3, reaching statistical significance (p = 0.031 and p = 0.008, respectively). No significant differences in aMMP-8 levels were observed by education level or oral hygiene status. When compared with the only existing numeric reference from the global oral synthesis— total MMP-8 in GCF at 6.25 ng/mL—our aMMP-8 values were numerically 4.6 times higher in T1. Baseline MMP-8 concentrations in amniotic fluid from control groups in intra amniotic inflammation studies are approximately 1–5 ng/mL. Our mouthrinse aMMP-8 (28.7 ng/mL in T1) is numerically 6–29 times higher than these values, despite mouthrinse being the most diluted oral compartment. This discrepancy supports a hypothesis that intrauterine aMMP-8 levels could be elevated in this population, though direct paired measurements are required to confirm this.

**Conclusion:** Nigerian pregnant women in this cohort demonstrate aMMP-8 levels substantially higher than published Caucasian references and exceed control values from amniotic fluid studies by multiples. These findings are consistent with our earlier hypothesis that elevated aMMP-8 could represent a plausible final common pathway through which socioeconomic disadvantage, chronic stress, infection, genetic predisposition, and heightened baseline inflammation may contribute to preterm birth risk. The neglect of aMMP-8 in preterm birth disparity research may represent a missed opportunity for non invasive risk stratification, mechanistic understanding, and potential targeted intervention.
