## Supplementary material for "First Trimester–Specific aMMP-8 Levels in Nigerian Pregnant Women and Implications for Preterm Birth Pathways": Data file with anonymized ages

### Sheet: Anonymized Data
Age	Tribe	Occupation	Education	OH	T1_NGML	T2_NGML	T3_NGML	Outcome
20-24	edo	student	ssce	1	42.92
25-29	yoruba	student	ssce	0	9
20-24	yoruba	dentist	tertiary	1	9
20-24	yoruba	student	ssce	0	9
30-34	yoruba	dentist	tertiary	0	11
30-34	igbo	dentist	tertiary	0	9
25-29	yoruba	student	ssce	1	35
20-24	yoruba	student	ssce	0	86
20-24	yoruba	student	ssce	0	12
25-29	yoruba	student	ssce	0	9
25-29	yoruba	student	ssce	0	14
25-29	yoruba	student	ssce	1	47
20-24	yoruba	student	ssce	1	34
20-24	yoruba	student	ssce	0	9
30-34	yoruba	dentist	tertiary	0	17
25-29	yoruba	dentist	tertiary	0	9
25-29	yoruba	dentist	tertiary	1	22
25-29	ishan	student	ssce	0	16
25-29	igbo	student	ssce	1	17
30-34	yoruba	civil sevant	tertiary	1	46
25-29	igbo	dentist	tertiary	0	19
20-24	yoruba	dentist	tertiary	1	22
20-24	yoruba	student	ssce	0	9
20-24	yoruba	student	ssce	1	9
20-24	yoruba	student	ssce	0	9
25-29	yoruba	dentist	tertiary	1	9
25-29	igbo	student	ssce	0	14
20-24	igbo	student	ND	0	9
20-24	igbo	student	ND	0	9
20-24	igbo	student	ND	0	9
30-34	delta-igbo	dentist	tertiary	1	17
20-24	igbo	student	ssce	0	14
20-24	yoruba	nursing	tertiary	1	26
25-29	yoruba	dentist	tertiary	1	21
20-24	yoruba	dentist	tertiary	1	9
25-29	yoruba	nursing	tertiary	1	9
20-24	yoruba	student	ssce	1	9
25-29	yoruba	dentist	tertiary	1	16
30-34	yoruba	dentist	tertiary	0	9
20-24	yoruba	student	ssce	1	56
25-29	yoruba	c/s	tertiary	2	9	9	38	fullterm
30-34	yoruba	c/s	tertiary	1	9	9	9	fullterm
20-24	urhobo	applicant	masters	1	17	15	9	fullterm
30-34	yoruba	c/s	tertiary	1	53	13	42	fullterm
30-34	efik	nursing	HND	1	30	24	21	fullterm
20-24	yoruba	enterpreneur	ssce	1	23	66	16	fullterm
30-34	yoruba	enterpreneur	ssce	1	96	25	29	fullterm
30-34	yoruba	c/s	masters	1	24	25	9	fullterm
30-34	yoruba	nursing	masters	1	9	43	15	fullterm
25-29	yoruba	hlt attendant	ssce	1	46	9	62	fullterm
25-29	yoruba	student	ssce	1	9	36	9	fullterm
25-29	esan	enterpreneur	tertiary	1	9	18	23	fullterm
25-29	yoruba	student	ssce	1	42	12	32	fullterm
30-34	yoruba	enterpreneur	masters	1	9	14	10	fullterm
25-29	yoruba	corper	tertiary	1	9	13	9	fullterm
25-29	yoruba	c/s	OND	0	17	12	9	fullterm
30-34	yoruba	fashion designer	tertiary	1	49	23	9	fullterm
30-34	yoruba	nursing	tertiary	1	40	17	23	preterm
20-24	yoruba	enterpreneur	tertiary	0	9	52	9	fullterm
25-29	hausa	housewife	jsce	2	30	38	9	fullterm
30-34	yoruba	enterpreneur	tertiary	1	9	9	9	fullterm
30-34	yoruba	trading	ssce	2	12	63	16	fullterm
30-34	yoruba	enterpreneur	tertiary	2	9	9	9	fullterm
25-29	igbo	nursing	ssce	1	66	34	19	fullterm
20-24	yoruba	student	ssce	0	37	19	47	fullterm
25-29	yoruba	pharmacist	tertiary	1	11	25	9	fullterm
30-34	yoruba	trading	ssce	2	47	31	37	fullterm
30-34	igbo	teaching	NCE	2	61	57	40	fullterm
25-29	yoruba	teaching	NCE	1	57	25	60	fullterm
30-34	yoruba	c/s	tertiary	2	31	33	38	fullterm
20-24	yoruba	tailoring	primary	2	16	14	20	fullterm
30-34	yoruba	c/s	tertiary	2	36	22	40	fullterm
30-34	yoruba	trading	ssce	2	24	20	33	fullterm
25-29	yoruba	banking	tertiary	1	9	9	23	fullterm
25-29	yoruba	business	ND	2	9	15	20	fullterm
30-34	yoruba	hairdressing	ssce	2	73	76	93	fullterm
20-24	yoruba	business	ssce	2	24	26	29	fullterm
25-29	yoruba	trading	tertiary	1	14	14	22	fullterm
25-29	yoruba	fashion designer	tertiary	0	40	13	14	fullterm
25-29	yoruba	farming	primary	1	24	28	32	fullterm
